# Mutant IDH Inhibitors Induce Lineage Differentiation in IDH-mutant Oligodendroglioma

**DOI:** 10.1101/2021.11.16.21266364

**Authors:** Avishay Spitzer, Simon Gritsch, Hannah R. Weisman, L. Nicolas Gonzalez Castro, Masashi Nomura, Nicholas Druck, Rony Chanoch-Myers, Christine K. Lee, Hiroaki Nagashima, Julie J. Miller, Isabel Arrillaga-Romany, David N. Louis, Hiroaki Wakimoto, Will Pisano, Patrick Y. Wen, Keith L. Ligon, Daniel P. Cahill, Mario L. Suvà, Itay Tirosh

## Abstract

Recent data showed promising signs of objective tumor responses in subsets of patients with low grade glioma treated with inhibitors of mutant IDH (IDHi) (1). However, the molecular and cellular underpinnings of such responses are not known. Here, we profiled 6,039 transcriptomes by single-cell or single-nucleus RNA-sequencing isolated from three IDH-mutant oligodendroglioma patients with clinical response to IDHi. Importantly, the tissues were sampled on-drug, four weeks from treatment initiation and our dataset includes a matched pre- and on-treatment sample pair. We integrate our findings with analysis of 8,241 transcriptomes from seven untreated samples, 134 bulk samples from the TCGA and experimental models.(2,3) We find that IDHi treatment induces a robust differentiation towards glial lineages, accompanied by a depletion of stem-like cells and a reduction of cell proliferation. Our study provides the first evidence in patients of the differentiating potential of IDHi on the cellular hierarchies that drive oligodendrogliomas.
