## Supplemental Table 2 for "Mutant IDH Inhibitors Induce Lineage Differentiation in IDH-mutant Oligodendroglioma"

### Sheet: Quality control
Table S2A
Quality control statistics for the patient samples. Shows the number of cells that passed QC for each sample
and the statistics of the different quality control metric used to filter out low quality cells, e.g. complexity (number of detected genes per cell).
Cohort	Treatment status	Sample ID	N cells	Mean complexity	Median complexity	SD complexity
Unmatched oligodendroglioma	Treated	MGH170	400	4304.29	4222.5	973.101
		MGH229	753	4348.35	4203	1094.46
	Untreated	MGH36	779	5470.24	5384	1142.45
		MGH53	860	4805.25	4773	826.776
		MGH54	1224	4853.36	4864	806.475
		MGH60	430	5164.96	5197	1004.08
		MGH93	444	5482.99	5491	799.01
		MGH97	597	5624	5648	964.192
Matched oligodendroglioma	Treated	BWH445_ON	3907	2851.09	2729	976.586
	Untreated	BWH445_PRE	4886	2788.17	2605	1111.29
Unmatched astrocytoma	Treated	BWH20	340	5482.09	5660.5	1159.31
		MGH202	812	4272.81	4215	1611.05
	Untreated	MGH103	107	7179.65	7357	1213.22
		MGH107	260	5136.57	5126.5	1101.01
		MGH42	678	5978.05	6164.5	1380.98
		MGH43	553	4305.63	4230	1063.9
		MGH44	623	5546.03	5639	1029.46
		MGH45	599	5449.59	5370	1467.45
		MGH56	911	7054.45	7375	1327.2
		MGH57	415	5201.96	5291	929.19
		MGH61	1361	5785.63	5859	1188.35
		MGH64	776	6248.62	6543	1387.06
Matched astrocytoma	Treated	BWH5033_POST	1360	3429.7	3655	1066.33
	Untreated	BWH5033_PRE	926	2514.92	2393.5	1102.68

### Sheet: Genesets
Table S2B
Gene sets used throughout this analysis for scoring the cells for either malignant or non-malignant programs.
The more-inclusive gene-sets were used for plotting purposes to annotate the volcano plots.
Gene-sets for plotting					Gene-sets for scoring						Gene-sets for scoring and plotting
AC-like	OC-like	NPC-like	Cell cycle		AC-like	OC-like	NPC-like	G1S	G2M		Normal AC	Normal OC	Normal OPC
APOE	LMF1	SOX4	MCM5		APOE	LMF1	SOX4	MCM5	HMGB2		SPARCL1	CLDN11	OLIG1
SPARCL1	OLIG1	CCND2	PCNA		SPARCL1	OLIG1	CCND2	PCNA	CDK1		APOE	PTGDS	SERPINE2
SPOCK1	SNX22	SOX11	TYMS		SPOCK1	SNX22	SOX11	TYMS	NUSAP1		SPARC	MAG	FABP7
CRYAB	POLR2F	RBM6	FEN1		CRYAB	POLR2F	RBM6	FEN1	UBE2C		SLC1A2	MAL	PDGFRA
ALDOC	LPPR1	HNRNPH1	MCM2		ALDOC	LPPR1	HNRNPH1	MCM2	BIRC5		ATP1A2	PLP1	LHFPL3
CLU	GPR17	HNRNPL	MCM4		CLU	GPR17	HNRNPL	MCM4	TPX2		AGT	MOG	PTPRZ1
EZR	DLL3	PTMA	RRM1		EZR	DLL3	PTMA	RRM1	TOP2A		SLC1A3	MOBP	CSPG5
SORL1	ANGPTL2	TRA2A	UNG		SORL1	ANGPTL2	TRA2A	UNG	NDC80		SLC4A4	MBP	DBI
MLC1	SOX8	SET	GINS2		MLC1	SOX8	SET	GINS2	CKS2		NDRG2	2020-09-04	SCRG1
ABCA1	RPS2	C6orf62	MCM6		ABCA1	RPS2	C6orf62	MCM6	NUF2		PPAP2B	APOD	PLLP
ATP1B2	FERMT1	PTPRS	CDCA7		ATP1B2	FERMT1	PTPRS	CDCA7	CKS1B		ALDOC	CNP	PTN
PAPLN	PHLDA1	CHD7	DTL		PAPLN	PHLDA1	CHD7	DTL	MKI67		DBI	HAPLN2	OLIG2
CA12	RPS23	CD24	PRIM1		CA12	RPS23	CD24	PRIM1	TMPO		EDNRB	QDPR	CACNG4
BBOX1	NEU4	H3F3B	UHRF1		BBOX1	NEU4	H3F3B	UHRF1	CENPF		TTYH1	ENPP2	CCND1
RGMA	SLC1A1	C14orf23	MLF1IP		RGMA	SLC1A1	C14orf23	MLF1IP	TACC3		SLC6A11	TSPAN2	MARCKS
AGT	LIMA1	NFIB	HELLS		AGT	LIMA1	NFIB	HELLS	FAM64A		GLUL	CRYAB	GPR37L1
EEPD1	ATCAY	SRGAP2C	RFC2		EEPD1	ATCAY	SRGAP2C	RFC2	SMC4		NTSR2	TTYH2	S100A16
CST3	SERINC5	STMN2	RPA2		CST3	SERINC5	STMN2	RPA2	CCNB2		SEPP1	CSRP1	CNTN1
SSTR2	CDH13	SOX2	NASP		SSTR2	CDH13	SOX2	NASP	CKAP2L		GPR37L1	GATM	S100B
SOX9	CXADR	TFDP2	RAD51AP1		SOX9	CXADR	TFDP2	RAD51AP1	CKAP2		PLA2G7	SGK1	TMEM100
RND3	LHFPL3	CORO1C	GMNN		RND3	LHFPL3	CORO1C	GMNN	AURKB		GJA1	GPR37	BCAN
EDNRB	ARL4A	EIF4B	WDR76		EDNRB	ARL4A	EIF4B	WDR76	BUB1		SERPINE2	JOSD2	S100A1
GABRB1	SHD	FBLIM1	SLBP		GABRB1	SHD	FBLIM1	SLBP	KIF11		CST3	KNDC1	GPM6B
PLTP	RPL31	SPDYE7P	CCNE2		PLTP	RPL31	SPDYE7P	CCNE2	ANP32E		AQP4	FA2H	EPN2
JUNB	GAP43	TCF4	UBR7		JUNB	GAP43	TCF4	UBR7	TUBB4B		ATP1B2	TMEM63A	KCNIP3
DKK3	IFITM10	ORC6	POLD3		DKK3	IFITM10	ORC6	POLD3	GTSE1		CLU	DBNDD2	CSPG4
ID4	SIRT2	SPDYE1	MSH2		ID4	SIRT2	SPDYE1	MSH2	KIF20B		MLC1	TNFAIP6	EDNRB
ADCYAP1R1	OMG	NCRUPAR	ATAD2		ADCYAP1R1	OMG	NCRUPAR	ATAD2	HJURP		FABP7	TUBB4A	VCAN
GLUL	RGMB	BAZ2B	RAD51		GLUL	RGMB	BAZ2B	RAD51	HJURP		ID2	MAP7	CD9
EPAS1	HIPK2	NELL2	RRM2		EPAS1	HIPK2	NELL2	RRM2	CDCA3		FAM213A	TMEM151A	C1QL1
PFKFB3	APOD	OPHN1	CDC45		PFKFB3	APOD	OPHN1	CDC45	HN1		MMD2	PHLDB1	GPR17
ANLN	NPPA	SPHKAP	CDC6		ANLN	NPPA	SPHKAP	CDC6	CDC20		SDC4	MYRF	ATP1A2
HEPN1	EEF1B2	RAB42	EXO1		HEPN1	EEF1B2	RAB42	EXO1	TTK		PTPRZ1	PLEKHH1	RAMP1
CPE	RPS17L	LOH12CR2	TIPIN		CPE	RPS17L	LOH12CR2	TIPIN	CDC25C		GSTM1	JAM3	APOE
RASL10A	FXYD6	ASCL1	DSCC1		RASL10A	FXYD6	ASCL1	DSCC1	KIF2C		KCNJ10	EFNB3	CKB
SEMA6A	MYT1	BOC	BLM		SEMA6A	MYT1	BOC	BLM	RANGAP1		GPM6B	OPALIN	TNR
ZFP36L1	RGR	ZBTB8A	CASP8AP2		ZFP36L1	RGR	ZBTB8A	CASP8AP2	NCAPD2		RAMP1	LGI3	ASRGL1
HEY1	OLIG2	ZNF793	USP1		HEY1	OLIG2	ZNF793	USP1	DLGAP5		TIMP3	AATK	SULF2
PRLHR	ZCCHC24	TOX3	CLSPN		PRLHR	ZCCHC24	TOX3	CLSPN	CDCA2		NKAIN4	NDRG1	GM2A
TACR1	MTSS1	EGFR	POLA1		TACR1	MTSS1	EGFR	POLA1	CDCA8		S1PR1	ITPK1	MFSD2A
JUN	GNB2L1	PGM5P2	CHAF1B		JUN	GNB2L1	PGM5P2				S100B	ARHGEF10	CDO1
GADD45B	C17orf76-AS1	EEF1A1	BRIP1		GADD45B	C17orf76-AS1	EEF1A1				CPE	ATP1B3	ENPP2
SLC1A3	ACTG1	MALAT1	E2F8		SLC1A3	ACTG1	MALAT1				ASRGL1	TTLL7	TPM1
CDC42EP4	EPN2	TATDN3	KIAA0101		CDC42EP4	EPN2	TATDN3				BCAN	2020-09-07	RGCC
MMD2	PGRMC1	CCL5	HIST1H4C		MMD2	PGRMC1	CCL5				CKB	FGFR2	GJC3
CPNE5	TMSB10	EVI2A	RNASEH2A		CPNE5	TMSB10	EVI2A				MT3	GJB1	NEU4
CPVL	NAP1L1	LYZ	MELK		CPVL	NAP1L1	LYZ				MFGE8	APLP1	QPCT
RHOB	EEF2	POU5F1	CENPK		RHOB	EEF2	POU5F1				SLC7A10	ERMN	RLBP1
NTRK2	MIAT	FBXO27	TK1		NTRK2	MIAT	FBXO27				HTRA1	BIN1	CRYAB
CBS	CDHR1	CAMK2N1	TMEM106C		CBS	CDHR1	CAMK2N1				NWD1	PLEKHB1	MATN4
DOK5	TRAF4	NEK5	CDCA5								GJB6	SLC44A1	SOX10
TOB2	TMEM97	PABPC1	CKS1B								FAM107A	SLAIN1	SOX8
FOS	NACA	AFMID	MCM3								FGFR3	TMEFF2	PPFIBP1
TRIL	RPSAP58	QPCTL	CENPM								GFAP	OLIG1	BCAS1
NFKBIA	SCD	MBOAT1	AURKB								SFXN5	EVI2A	PCDH15
SLC1A2	TNK2	HAPLN1	PKMYT1								FARP1	ASPA	XYLT1
MTHFD2	RTKN	LOC90834	ASF1B								NEAT1	PEX5L	GRIN3A
IER2	UQCRB	LRTOMT	DUT								PNPLA7	IL33	RAP1GAP
EFEMP1	FA2H	GATM-AS1	MCM7								HEPACAM	TMEM88B	EMID1
ATP13A4	MIF	AZGP1	ZWINT								LCAT	GSN	PLXNB3
KCNIP2	TUBB3	RAMP2-AS1	HMGB2								C4B	LPAR1	PHLDB1
ID1	COX7C	SPDYE5	CDK1								SCARA3	KCTD13	SLC35F1
TPCN1	AMOTL2	TNFAIP8L1	NUSAP1								SLC27A1	AGPAT4	KANK1
LRRC8A	THY1	DCX	UBE2C								FADS2	FEZ1	ARHGAP31
MT2A	NPM1	IGFBPL1	BIRC5								CBS	PSAT1	GPT2
FOSB	MARCKSL1	NREP	TPX2								CD81	RHOG	PREX1
L1CAM	LIMS2	RND3	TOP2A								MERTK	CD82	NXPH1
LIX1	PHLDB1	MIAT	NDC80								TRIL	RNF220	CDH13
HLA-E	RAB33A	STMN4	CKS2								SLC38A3	PDE4B	ITPR2
PEA15	GRIA2	STMN1	NUF2								F3	DOCK10	DSCAM
MT1X	OPCML	MYT1L	MKI67								ACSL3	TMEM144	SDC3
IL33	SHISA4	HN1	TMPO								FGF1	TF	UGDH
LPL	TMEFF2	RNF122	CENPF								LGR6	FRMD4B	HIP1R
IGFBP7	ACAT2	PROX1	TACC3								KCNJ16	UNC5C	CASKIN2
C1orf61	HIP1	KLHDC8A	FAM64A								NPNT	SPOCK3	TRAF4
FXYD7	NME1	ELAVL4	SMC4								ALDH1L1	PLCL1	SOX6
TIMP3	NXPH1	NMNAT2	CCNB2								CSPG5	KCNH8	STARD9
RASSF4	FDPS	TUBB	CKAP2L								DIO2	DPYD	LIMS2
HNMT	MAP1A	ROBO1	CKAP2								GRAMD3	ZBTB20	CLDN11
JUND	DLL1	MLLT11	BUB1								CXCL14	FMNL2	MBP
NHSL1	TAGLN3	CELF4	KIF11								CD9	UGT8	TF
ZFP36L2	PID1	POU3F2	ANP32E								HAPLN1	FRYL	APOD
SRPX	KLRC2	ENC1	TUBB4B								OLIG1	ZEB2	ERBB3
DTNA	AFAP1L2	GNG2	GTSE1								KAL1	TMEM165	UGT8
ARHGEF26	LDHB	ACOT7	KIF20B								SIRPA	2020-03-01	PMP2
SPON1	TUBB4A	AKT3	HJURP								S100A16	GAB1	B3GNT7
TBC1D10A	ASIC1	ARL4C	CDCA3								FAM181B	DNM3	DOCK10
DGKG	TM7SF2	FNBP1L	HN1								LRRC4C	NCKAP5	LUZP2
LHFP	GRIA4	VOPP1	CDC20								ATP13A4	TRIM2	CA10
FTH1	SGK1	TUBB3	TTK								RGS20	HHIP	AFAP1L2
NOG	P2RX7	SCG2	CDC25C								SLCO1C1	MAP4K4	LRRK2
LCAT	WSCD1	TMSB15A	KIF2C								LGI1	DLG1	P2RX7
LRIG1	ATP5E	TMSB4X	RANGAP1								LUZP2	CNTN2	PLP1
GATSL3	ZDHHC9	CDC42	NCAPD2								CLDN10	PXK	IL1RAP
EGLN3	MAML2	KCTD13	DLGAP5								SPON1	CLDND1	BCHE
ACSL6	UGT8	RPH3A	CDCA2								TGFB2	SOX2-OT	CSGALNACT1
HEPACAM	C2orf27A	KIF5C	CDCA8								B3GALTL	CDK18	SIRT2
ST6GAL2	VIPR2	NFIX	ECT2								HOPX	FBXL7	NT5E
KIF21A	DHCR24	CALM1	KIF23								IL17RB	VRK2	NTNG1
SCG3	NME2	TNPO2	HMMR								EGFR	ATP8A1	NETO1
METTL7A	TCF12	KLHL13	AURKA								DTNA	ARAP2	SPRY4
CHST9	MEST	PGAP1	PSRC1								RAB31	DNAJC6	TNS3
RFX4	CSPG4	DLL3	ANLN								ACSBG1	ALCAM	ZCCHC24
P2RY1	GAS5	DLL1	LBR								NTRK2	PLD1	APCDD1
ZFAND5	MAP2	HES6	CKAP5								GPM6A	APBB2	SH3D19
TSPAN12	LRRN1	TAGLN3	CENPE								ACSL6	AGAP1	FAM66C
SLC39A11	GRIK2	NEU4	CTCF								SCG3	LIMCH1	ARHGAP42
NDRG2	FABP7	MARCKSL1	NEK2								TSPAN7	ERBB4	CHRM3
HSPB8	EIF3E	TCF12	G2E3								PRDX6	BCAS1	SCN1A
IL11RA	RPL13A	BEX1	GAS2L3								LDHB	SIRT2	CADM2
SERPINA3	ZEB2	OLIG1	CBX5								TUBB2B	FYN	BMP8B
LYPD1	EIF3L	MAP2	CENPA								TMEM47	CD9	CALCRL
KCNH7	BIN1	FXYD6	CCNB1								ID4	GPR17	NKX2-2
ATF3	FGFBP3	NPPA	PLK1								SLC25A18	S100B	LIMA1
TMEM151B	RAB2A	BCAN	CCNA2								CTNNA2	TNR	EGR1
PSAP	SNX1	MEST	KNSTRN								C1orf61	PLLP	SOX2
HIF1A	KCNIP3	BTG2	RACGAP1								LSAMP	MPZL1	FOS
PON2	EBP	NXPH1	TROAP								MACF1	LIMS2	TRIO
HIF3A	CRB1	PFN2	KPNA2								ZBTB20	ENPP6	DST
MAFB	RPS10-NUDT3	SCG3	KIF20A								FBXL7	TUBA1A	NOVA1
SCG2	GPR37L1	MYT1	BUB1B								TNIK	S100A16	MMP16
GRIA1	CNP	GPR56	TUBA1C								NRXN1	GJC3	QKI
ZFP36	DHCR7	TUBA1A	ARL6IP1								CTNND2	PHYHIPL	EPB41L2
GRAMD3	MICAL1	PCBP4	KIF4A								NFIA	MARCKS	LSAMP
PER1	TUBB	ETV1	MZT1								NAT8L	S100A13	CHD7
TNS1	FAU	SHD	KIFC1								PARD3B	GPR37L1	PCDH9
BTG2	TMSB4X	TNR	SPAG5								BMPR1B	CHN2	GRIA2
CASQ1	PHACTR3	AMOTL2	MXD3								LRIG1	S100A1	TAOK3
GPR75	ELMO1	DBN1	CDC25B								DCLK2	GLTP	RAB31
TSC22D4	HIP1R	HIP1	OIP5								GABRB1	ITPR2	ZEB1
NRP1	TNR	ABAT	REEP4								RANBP3L	NFASC	COL9A1
DNASE2	RPSA	LMF1	FOXM1								ERBB4	SCRG1	REV3L
DAND5	MEGF11	GRIK2	GPSM2								SLC7A11	NEU4	LDHB
SF3A1	EVI2A	SERINC5	HMGB3								SHROOM3	PFN2	ARL4A
PRRT2	BMP4	TSPAN13	ARHGAP11A								ACOT11	TSC22D4	PCDH17
DNAJB1	EHD3	ELMO1	H2AFZ								SLC26A3	TALDO1	ITM2C
F3	GNAI1	GLCCI1									LINC00299	VCAN	HSP90B1
VIM	DSCAM	SEZ6L									PLXNB1	RND2	SETD5
ID3	GALNT13	LRRN1									PRDM16	ASRGL1	CAMSAP2
TNC	ABCG1	SEZ6									ARHGAP24	GRB14	NKAIN4
ATP1A2	FKBP1A										AHCYL1	CMTM5	MYO10
NMB	ST8SIA3										LIFR	GAMT	SOX2-OT
GFAP	DNM3										LINC00499	SECISBP2L	MEG3
MALAT1	RAPGEF4										CACHD1	PTPRD	PDE4B
EGR1	PDGFRA										ARHGEF4	TTYH1	KCND2
STK17B	PTGDS										SNRNP70	CD81	PGRMC1
ADHFE1	CHGA										FMN2	PDLIM2	NCAM2
MSI2	BCAS1										LRRC3B	ARPC1B	RTN1
KLF6	PLXNB3										RBMS3	SLC12A2	FXYD6
DOCK7	NFASC										GABRA2	OSBPL1A	TMEM176B
IRF2BP2	SLC44A1										LRP1B	RAP1A	OLFM2
SPRY2	GNG4										CRB1	DESI1	MMD2
S100B	CD82										ADCY2	CERS2	NCAN
HOPX	PRKCZ										MAST4	ADAMTS4	SPON1
MT3	BCAN										MAPK10	GLUL	NRXN1
FABP7	PLP1										EPHB1	GPM6B	NCALD
BCAN	FIBIN										DOCK7	STMN4	TMEM176A
METTL7B	PSAT1										DDAH1	FTH1	GPM6A
SPARC	SCRG1												MEGF11
GATM	PHYHIPL												DPP6
RAMP1	SOX2-OT												CASK
PMP2	NKAIN4												DNER
AQP4	PTPRZ1												SEMA5A
DBI	VCAN												GRID2
PTPRZ1	DBI												NLGN1
PMP22	PMP2												LRRTM4
S100A16	TNS3												AGAP1
PCDHGC3	CA10												LRP1B
TTYH1	PCDHGC3												KAZN
PRCP	CNTN1												KCNIP4
GPM6B	SCD5												ZBTB20
RAB31	CADM2												SCD5
PPAP2B	TTYH1												GALNT13
ANXA5	FGF12												FGF12
TSPAN7	TMEM206												PID1
	RNF13												ERBB4
	GPM6B												NAV1
	ALCAM												NCKAP5
	HRASLS												COL11A1
	RAB31												FHIT
	PLLP												KAT2B
	FABP5												GRM7
	NLGN3												PDZD2
	EPB41L2												SPATA6
													DAB1
													LRRN1
													USP24
													PTPRG
													NFIA
													DGKG
													CNTNAP5
													XIST
													DISC1
													APBB2
													ZSWIM6
													TNK2
													KIF26B
													ALCAM
