## Supplemental Table 4 for "Mutant IDH Inhibitors Induce Lineage Differentiation in IDH-mutant Oligodendroglioma"

### Sheet: Models quality control
Table S6
Quality control statistics for the 3 models. Shows the number of cells that passed QC for each (Sample, IDHi) pair, the number of genes that were used throughout the analysis
and the statistics of the different quality control metrics used to filter out low quality cells, e.g. complexity (number of detected genes per cell) and expression of ribosomal (RP) and
mitochondrial (MT) genes (in log2(CPM) units).
Sample ID	IDHi status	N cells	Mean complexity	Median complexity	SD complexity	Mean RP score	Median RP score	SD RP score	Mean MT score	Median MT score	SD MT score	N genes
BT142	Treated	1271	4223.19	4119	911.91	4.98188	4.99118	0.209996	4.72694	4.73991	0.235175	7129
	Untreated	699	3892.73	3773	937.054	4.92816	4.92849	0.207427	4.80374	4.80937	0.246583
MGG119	Treated	1826	3231.63	2764.5	1766.88	5.18558	5.18389	0.27383	4.67677	4.66577	0.396509	5906
	Untreated	1084	3265.54	3202.5	1667.1	5.31179	5.32392	0.243888	4.77044	4.7896	0.37018
MGG152	Treated	529	4057.53	4337	1599.88	5.84999	5.86989	0.242538	4.81693	4.80446	0.326069	5944
	Untreated	678	4172.72	4423.5	1824.41	5.92283	5.95089	0.223882	5.13525	5.14642	0.317891
