## Supplementary material for "Mutant IDH Inhibitors Induce Lineage Differentiation in IDH-mutant Oligodendroglioma": Supplemenal Table 5

### Sheet: TCGA mutation analysis
Table S5
Impact of recurrent mutations on the AC differentiation score in Grade 2 and 3 samples.
Gene	Grade	AC Differentiation Score	N mutated samples	N non-mutated samples	BH-adjusted p-value
CIC	Grade 2	-0.103499	42	30	0.242615
FUBP1	Grade 2	-0.0768808	19	53	0.332015
NOTCH1	Grade 2	-0.614561	11	61	0.0215635
PIK3CA	Grade 2	0.184433	11	61	0.697252
ZBTB20	Grade 2	0.456962	8	64	0.0907909
APOB	Grade 2	-0.43138	5	67	0.242615
NIPBL	Grade 2	-0.037615	5	67	0.402554
CIC	Grade 3	-0.116663	36	26	0.770879
FUBP1	Grade 3	0.199833	22	40	0.541072
NOTCH1	Grade 3	-0.0520912	16	46	0.770879
TTN	Grade 3	0.138149	13	49	0.533593
PIK3CA	Grade 3	0.252914	9	53	0.333818
PIK3R1	Grade 3	0.20034	8	54	0.53793
NF1	Grade 3	0.304277	4	58	0.517157
MUC16	Grade 3	-0.655891	6	56	0.148507
ARID1A	Grade 3	-0.156263	5	57	0.687728
BCOR	Grade 3	-0.682649	5	57	0.142189
KAT6B	Grade 3	-0.436194	5	57	0.165346
ZBTB20	Grade 3	-0.690572	5	57	0.142189
ZNF292	Grade 3	-0.632319	4	58	0.165346
